## Supplementary Table S4 for "Augmenting Electronic Health Records for Adverse Event Detection"

	Id	Code	Name	Class	Standard Concept Caption	Valid Start Date	Valid End Date	RC	DRC	PC	DPC	Domain	Vocabulary
	45605946	K57.53	Diverticulitis of both small and large intestine without perforation or abscess with bleeding	5-char billing code	Non-Standard	12/31/1969	12/30/2099	0	0	0	0	Condition	ICD10CM
	45605944	K57.32	Diverticulitis of large intestine without perforation or abscess without bleeding	5-char billing code	Non-Standard	12/31/1969	12/30/2099	0	0	0	0	Condition	ICD10CM
	45605943	K57.01	Diverticulitis of small intestine with perforation and abscess with bleeding	5-char billing code	Non-Standard	12/31/1969	12/30/2099	0	0	0	0	Condition	ICD10CM
	45605939	K51.411	Inflammatory polyps of colon with rectal bleeding	6-char billing code	Non-Standard	12/31/1969	12/30/2099	0	0	0	0	Condition	ICD10CM
	45605932	K31.819	Angiodysplasia of stomach and duodenum without bleeding	6-char billing code	Non-Standard	12/31/1969	12/30/2099	0	0	0	0	Condition	ICD10CM
	45601177	K51.211	Ulcerative (chronic) proctitis with rectal bleeding	6-char billing code	Non-Standard	12/31/1969	12/30/2099	0	0	0	0	Condition	ICD10CM
	45601172	K50.011	Crohn's disease of small intestine with rectal bleeding	6-char billing code	Non-Standard	12/31/1969	12/30/2099	0	0	0	0	Condition	ICD10CM
	45601154	K22.11	Ulcer of esophagus with bleeding	5-char billing code	Non-Standard	12/31/1969	12/30/2099	0	0	0	0	Condition	ICD10CM
	45596328	K51.011	Ulcerative (chronic) pancolitis with rectal bleeding	6-char billing code	Non-Standard	12/31/1969	12/30/2099	0	0	0	0	Condition	ICD10CM
	45596325	K50.111	Crohn's disease of large intestine with rectal bleeding	6-char billing code	Non-Standard	12/31/1969	12/30/2099	0	0	0	0	Condition	ICD10CM
	45596317	K29.81	Duodenitis with bleeding	5-char billing code	Non-Standard	12/31/1969	12/30/2099	0	0	0	0	Condition	ICD10CM
	45591599	K57.91	Diverticulosis of intestine, part unspecified, without perforation or abscess with bleeding	5-char billing code	Non-Standard	12/31/1969	12/30/2099	0	0	0	0	Condition	ICD10CM
	45591598	K57.90	Diverticulosis of intestine, part unspecified, without perforation or abscess without bleeding	5-char billing code	Non-Standard	12/31/1969	12/30/2099	0	0	0	0	Condition	ICD10CM
	45591597	K57.40	Diverticulitis of both small and large intestine with perforation and abscess without bleeding	5-char billing code	Non-Standard	12/31/1969	12/30/2099	0	0	0	0	Condition	ICD10CM
	45591596	K57.13	Diverticulitis of small intestine without perforation or abscess with bleeding	5-char billing code	Non-Standard	12/31/1969	12/30/2099	0	0	0	0	Condition	ICD10CM
	45591582	K29.21	Alcoholic gastritis with bleeding	5-char billing code	Non-Standard	12/31/1969	12/30/2099	0	0	0	0	Condition	ICD10CM
	45586726	K57.80	Diverticulitis of intestine, part unspecified, with perforation and abscess without bleeding	5-char billing code	Non-Standard	12/31/1969	12/30/2099	0	0	0	0	Condition	ICD10CM
	45586725	K57.30	Diverticulosis of large intestine without perforation or abscess without bleeding	5-char billing code	Non-Standard	12/31/1969	12/30/2099	0	0	0	0	Condition	ICD10CM
	45586719	K51.511	Left sided colitis with rectal bleeding	6-char billing code	Non-Standard	12/31/1969	12/30/2099	0	0	0	0	Condition	ICD10CM
	45586711	K29.31	Chronic superficial gastritis with bleeding	5-char billing code	Non-Standard	12/31/1969	12/30/2099	0	0	0	0	Condition	ICD10CM
	45581904	K57.11	Diverticulosis of small intestine without perforation or abscess with bleeding	5-char billing code	Non-Standard	12/31/1969	12/30/2099	0	0	0	0	Condition	ICD10CM
	45581894	K29.90	Gastroduodenitis, unspecified, without bleeding	5-char billing code	Non-Standard	12/31/1969	12/30/2099	0	0	0	0	Condition	ICD10CM
	45581893	K29.51	Unspecified chronic gastritis with bleeding	5-char billing code	Non-Standard	12/31/1969	12/30/2099	0	0	0	0	Condition	ICD10CM
	45581892	K29.41	Chronic atrophic gastritis with bleeding	5-char billing code	Non-Standard	12/31/1969	12/30/2099	0	0	0	0	Condition	ICD10CM
	45576994	K57.81	Diverticulitis of intestine, part unspecified, with perforation and abscess with bleeding	5-char billing code	Non-Standard	12/31/1969	12/30/2099	0	0	0	0	Condition	ICD10CM
	45576985	K29.61	Other gastritis with bleeding	5-char billing code	Non-Standard	12/31/1969	12/30/2099	0	0	0	0	Condition	ICD10CM
	45572217	K57.50	Diverticulosis of both small and large intestine without perforation or abscess without bleeding	5-char billing code	Non-Standard	12/31/1969	12/30/2099	0	0	0	0	Condition	ICD10CM
	45567317	K57.52	Diverticulitis of both small and large intestine without perforation or abscess without bleeding	5-char billing code	Non-Standard	12/31/1969	12/30/2099	0	0	0	0	Condition	ICD10CM
	45567313	K55.20	Angiodysplasia of colon without hemorrhage	5-char billing code	Non-Standard	12/31/1969	12/30/2099	0	0	0	0	Condition	ICD10CM
	45567307	K50.911	Crohn's disease, unspecified, with rectal bleeding	6-char billing code	Non-Standard	12/31/1969	12/30/2099	0	0	0	0	Condition	ICD10CM
	45567306	K50.811	Crohn's disease of both small and large intestine with rectal bleeding	6-char billing code	Non-Standard	12/31/1969	12/30/2099	0	0	0	0	Condition	ICD10CM
	45562493	K51.311	Ulcerative (chronic) rectosigmoiditis with rectal bleeding	6-char billing code	Non-Standard	12/31/1969	12/30/2099	0	0	0	0	Condition	ICD10CM
	45562485	K29.91	Gastroduodenitis, unspecified, with bleeding	5-char billing code	Non-Standard	12/31/1969	12/30/2099	0	0	0	0	Condition	ICD10CM
	45557662	K57.92	Diverticulitis of intestine, part unspecified, without perforation or abscess without bleeding	5-char billing code	Non-Standard	12/31/1969	12/30/2099	0	0	0	0	Condition	ICD10CM
	45557661	K57.41	Diverticulitis of both small and large intestine with perforation and abscess with bleeding	5-char billing code	Non-Standard	12/31/1969	12/30/2099	0	0	0	0	Condition	ICD10CM
	45552940	K57.93	Diverticulitis of intestine, part unspecified, without perforation or abscess with bleeding	5-char billing code	Non-Standard	12/31/1969	12/30/2099	0	0	0	0	Condition	ICD10CM
	45552939	K57.51	Diverticulosis of both small and large intestine without perforation or abscess with bleeding	5-char billing code	Non-Standard	12/31/1969	12/30/2099	0	0	0	0	Condition	ICD10CM
	45552938	K57.33	Diverticulitis of large intestine without perforation or abscess with bleeding	5-char billing code	Non-Standard	12/31/1969	12/30/2099	0	0	0	0	Condition	ICD10CM
	45552937	K57.20	Diverticulitis of large intestine with perforation and abscess without bleeding	5-char billing code	Non-Standard	12/31/1969	12/30/2099	0	0	0	0	Condition	ICD10CM
	45552935	K51.811	Other ulcerative colitis with rectal bleeding	6-char billing code	Non-Standard	12/31/1969	12/30/2099	0	0	0	0	Condition	ICD10CM
	45548163	K57.31	Diverticulosis of large intestine without perforation or abscess with bleeding	5-char billing code	Non-Standard	12/31/1969	12/30/2099	0	0	0	0	Condition	ICD10CM
	45543324	K57.21	Diverticulitis of large intestine with perforation and abscess with bleeding	5-char billing code	Non-Standard	12/31/1969	12/30/2099	0	0	0	0	Condition	ICD10CM
	45543322	K57.00	Diverticulitis of small intestine with perforation and abscess without bleeding	5-char billing code	Non-Standard	12/31/1969	12/30/2099	0	0	0	0	Condition	ICD10CM
	45543298	K29.01	Acute gastritis with bleeding	5-char billing code	Non-Standard	12/31/1969	12/30/2099	0	0	0	0	Condition	ICD10CM
	45538537	K55.21	Angiodysplasia of colon with hemorrhage	5-char billing code	Non-Standard	12/31/1969	12/30/2099	0	0	0	0	Condition	ICD10CM
	45538521	K31.811	Angiodysplasia of stomach and duodenum with bleeding	6-char billing code	Non-Standard	12/31/1969	12/30/2099	0	0	0	0	Condition	ICD10CM
	45538520	K29.71	Gastritis, unspecified, with bleeding	5-char billing code	Non-Standard	12/31/1969	12/30/2099	0	0	0	0	Condition	ICD10CM
	45538519	K29.50	Unspecified chronic gastritis without bleeding	5-char billing code	Non-Standard	12/31/1969	12/30/2099	0	0	0	0	Condition	ICD10CM
	45538463	I85.01	Esophageal varices with bleeding	5-char billing code	Non-Standard	12/31/1969	12/30/2099	0	0	0	0	Condition	ICD10CM
	45533606	K51.911	Ulcerative colitis, unspecified with rectal bleeding	6-char billing code	Non-Standard	12/31/1969	12/30/2099	0	0	0	0	Condition	ICD10CM
	35208414	K92.2	Gastrointestinal hemorrhage, unspecified	4-char billing code	Non-Standard	12/31/2006	12/30/2099	0	0	0	0	Condition	ICD10CM
	35208413	K92.1	Melena	4-char billing code	Non-Standard	12/31/2006	12/30/2099	0	0	0	0	Condition	ICD10CM
	35208412	K92.0	Hematemesis	4-char billing code	Non-Standard	12/31/2006	12/30/2099	0	0	0	0	Condition	ICD10CM
	35208310	K62.5	Hemorrhage of anus and rectum	4-char billing code	Non-Standard	12/31/2006	12/30/2099	0	0	0	0	Condition	ICD10CM
	35208234	K28.6	Chronic or unspecified gastrojejunal ulcer with both hemorrhage and perforation	4-char billing code	Non-Standard	12/31/2006	12/30/2099	0	0	0	0	Condition	ICD10CM
	35208232	K28.4	Chronic or unspecified gastrojejunal ulcer with hemorrhage	4-char billing code	Non-Standard	12/31/2006	12/30/2099	0	0	0	0	Condition	ICD10CM
	35208230	K28.2	Acute gastrojejunal ulcer with both hemorrhage and perforation	4-char billing code	Non-Standard	12/31/2006	12/30/2099	0	0	0	0	Condition	ICD10CM
	35208228	K28.0	Acute gastrojejunal ulcer with hemorrhage	4-char billing code	Non-Standard	12/31/2006	12/30/2099	0	0	0	0	Condition	ICD10CM
	35208225	K27.6	Chronic or unspecified peptic ulcer, site unspecified, with both hemorrhage and perforation	4-char billing code	Non-Standard	12/31/2006	12/30/2099	0	0	0	0	Condition	ICD10CM
	35208223	K27.4	Chronic or unspecified peptic ulcer, site unspecified, with hemorrhage	4-char billing code	Non-Standard	12/31/2006	12/30/2099	0	0	0	0	Condition	ICD10CM
	35208221	K27.2	Acute peptic ulcer, site unspecified, with both hemorrhage and perforation	4-char billing code	Non-Standard	12/31/2006	12/30/2099	0	0	0	0	Condition	ICD10CM
	35208219	K27.0	Acute peptic ulcer, site unspecified, with hemorrhage	4-char billing code	Non-Standard	12/31/2006	12/30/2099	0	0	0	0	Condition	ICD10CM
	35208216	K26.6	Chronic or unspecified duodenal ulcer with both hemorrhage and perforation	4-char billing code	Non-Standard	12/31/2006	12/30/2099	0	0	0	0	Condition	ICD10CM
	35208214	K26.4	Chronic or unspecified duodenal ulcer with hemorrhage	4-char billing code	Non-Standard	12/31/2006	12/30/2099	0	0	0	0	Condition	ICD10CM
	35208212	K26.2	Acute duodenal ulcer with both hemorrhage and perforation	4-char billing code	Non-Standard	12/31/2006	12/30/2099	0	0	0	0	Condition	ICD10CM
	35208210	K26.0	Acute duodenal ulcer with hemorrhage	4-char billing code	Non-Standard	12/31/2006	12/30/2099	0	0	0	0	Condition	ICD10CM
	35208207	K25.6	Chronic or unspecified gastric ulcer with both hemorrhage and perforation	4-char billing code	Non-Standard	12/31/2006	12/30/2099	0	0	0	0	Condition	ICD10CM
	35208205	K25.4	Chronic or unspecified gastric ulcer with hemorrhage	4-char billing code	Non-Standard	12/31/2006	12/30/2099	0	0	0	0	Condition	ICD10CM
	35208203	K25.2	Acute gastric ulcer with both hemorrhage and perforation	4-char billing code	Non-Standard	12/31/2006	12/30/2099	0	0	0	0	Condition	ICD10CM
	35208201	K25.0	Acute gastric ulcer with hemorrhage	4-char billing code	Non-Standard	12/31/2006	12/30/2099	0	0	0	0	Condition	ICD10CM
	1569647	K57.9	Diverticular disease of intestine, part unspecified, without perforation or abscess	4-char nonbill code	Non-Standard	12/31/2011	12/30/2099	0	0	0	0	Condition	ICD10CM
	1569646	K57.8	Diverticulitis of intestine, part unspecified, with perforation and abscess	4-char nonbill code	Non-Standard	12/31/2011	12/30/2099	0	0	0	0	Condition	ICD10CM
	1569644	K57.4	Diverticulitis of both small and large intestine with perforation and abscess	4-char nonbill code	Non-Standard	12/31/2011	12/30/2099	0	0	0	0	Condition	ICD10CM
	1569643	K57.3	Diverticular disease of large intestine without perforation or abscess	4-char nonbill code	Non-Standard	12/31/2011	12/30/2099	0	0	0	0	Condition	ICD10CM
	1569642	K57.2	Diverticulitis of large intestine with perforation and abscess	4-char nonbill code	Non-Standard	12/31/2011	12/30/2099	0	0	0	0	Condition	ICD10CM
	1569640	K57.0	Diverticulitis of small intestine with perforation and abscess	4-char nonbill code	Non-Standard	12/31/2011	12/30/2099	0	0	0	0	Condition	ICD10CM
	1569636	K55.2	Angiodysplasia of colon	4-char nonbill code	Non-Standard	12/31/2011	12/30/2099	0	0	0	0	Condition	ICD10CM
	1569578	K31.81	Angiodysplasia of stomach and duodenum	5-char nonbill code	Non-Standard	12/31/2011	12/30/2099	0	0	0	0	Condition	ICD10CM
	1569575	K29.9	Gastroduodenitis, unspecified	4-char nonbill code	Non-Standard	12/31/2011	12/30/2099	0	0	0	0	Condition	ICD10CM
	1569571	K29.5	Unspecified chronic gastritis	4-char nonbill code	Non-Standard	12/31/2011	12/30/2099	0	0	0	0	Condition	ICD10CM
