## Supplementary Table S5 for "Augmenting Electronic Health Records for Adverse Event Detection"

ICD-10	Standard Concept Caption
I63.8	Other cerebral infarction
I63.5	Cerebral infarction due to unspecified occlusion or stenosis of cerebral arteries
F01.1	Multi-infarct dementia
G46.7	Other lacunar syndromes
I63.9	Cerebral infarction, unspecified
I63.4	Cerebral infarction due to embolism of cerebral arteries
I63.2	Cerebral infarction due to unspecified occlusion or stenosis of precerebral arteries
I63.3	Cerebral infarction due to thrombosis of cerebral arteries
I63.1	Cerebral infarction due to embolism of precerebral arteries
F01.0	Vascular dementia of acute onset
I63.6	Cerebral infarction due to cerebral venous thrombosis, nonpyogenic
I63	Cerebral infarction
I63.0	Cerebral infarction due to thrombosis of precerebral arteries
F01.3	Mixed cortical and subcortical vascular dementia
G46.6	Pure sensory lacunar syndrome
G46.5	Pure motor lacunar syndrome
